# Attenuated GlycoRNA-microglial transcriptional coupling in the dorsolateral prefrontal cortex of patients with major depressive disorder: an exploratory interaction-based in-silico analysis

**DOI:** 10.64898/2026.10.12.26365369

**Authors:** Rui Xu, Yingqian Zhang, Michael Maes

## Abstract

**Background:** Glycosylated RNAs (GlycoRNAs) participate in immune recognition and intercellular communication^1^, but their relationship with brain cell-type transcriptional signatures in major depressive disorder (MDD) remains unclear. We examined GlycoRNA-related transcriptional coupling with microglial and other cellular signatures in the dorsolateral prefrontal cortex (DLPFC).

**Method:** Postmortem DLPFC transcriptomic data from 22 controls and 26 MDD patients (GSE102556)^2^ were analyzed. GlycoRNA-related pathway enrichment was quantified using gene set variation analysis (GSVA)^3^, whereas microglial, neuronal, astrocytic, and oligodendrocytic signatures were derived using single-sample gene set enrichment analysis (ssGSEA)^4–6^. Pearson correlations, linear regression, and generalized estimating equations (GEE) evaluated cell-type-specific associations and diagnostic interactions. Exploratory GEE results underwent false discovery rate (FDR) correction.

**Results:** No differentially expressed genes survived FDR correction, and GlycoRNA-related and cell-type signatures did not differ significantly between groups. In controls, GlycoRNA enrichment was positively associated with the microglial signature (β = 0.447, FDR-P = 0.006), with significantly weaker associations for neurons, astrocytes, and oligodendrocytes (all FDR-P < 0.05). The two-way GlycoRNA × is_microglia interaction was nominally significant (β = 0.210, P = 0.048), confirming that GlycoRNA transcriptional coupling is substantially stronger for microglia than for the other three cell types combined. The microglial association was numerically attenuated in MDD (β difference = −0.273, P = 0.167), but diagnostic interactions were nonsignificant.

**Conclusions:** GlycoRNA pathway transcriptional enrichment exhibits preferential microglial association in control DLPFC. It’s possible attenuation in MDD remains.
