## Supplementary Table 3_group_comparison_descriptives for "Attenuated GlycoRNA-microglial transcriptional coupling in the dorsolateral prefrontal cortex of patients with major depressive disorder: an exploratory interaction-based in-silico analysis"

Variable	CTRL_n	CTRL_mean	CTRL_SD	CTRL_median	MDD_n	MDD_mean	MDD_SD	MDD_median	Wilcoxon_W	Wilcoxon_P	Sig
GlycoRNA	22	0.0249	0.1496	0.0269	26	-0.0225	0.2304	0.0114	307	0.674	ns
Microglia	22	-0.0994	0.1689	-0.0407	26	-0.0713	0.16	-0.0388	269	0.735	ns
Neuron	22	0.4901	0.008	0.4883	26	0.4912	0.0084	0.4897	270	0.751	ns
Astrocyte	22	0.4487	0.0158	0.4481	26	0.4506	0.0204	0.4544	248	0.441	ns
Oligodendrocyte	22	0.1682	0.0484	0.1783	26	0.1507	0.0548	0.154	350	0.191	ns
