## Supplementary Table 4_GlycoRNA_AllCellType_final_score for "Attenuated GlycoRNA-microglial transcriptional coupling in the dorsolateral prefrontal cortex of patients with major depressive disorder: an exploratory interaction-based in-silico analysis"

sample	GlycoRNA	group	Microglia	Neuron	Astrocyte	Oligodendrocyte	subject_id
X105.AntIns	-0.11248073	MDD	0.153278779	0.482680464	0.479182489	0.157066902	1
X111.AntIns	-0.186176461	MDD	-0.03242304	0.490419113	0.438660377	0.074584816	2
X113.AntIns	0.000930821	MDD	-0.066665465	0.518026495	0.492683842	0.279989965	3
X114.AntIns	0.100744509	MDD	0.084007313	0.496811564	0.465303884	0.10960983	4
X117.AntIns	0.341876016	MDD	-0.012893107	0.491156401	0.44811378	0.161108148	5
X120.AntIns	-0.281233043	MDD	0.004450295	0.481339351	0.470172674	0.10840463	6
X124.AntIns	-0.30814008	MDD	-0.004707461	0.485556097	0.463394028	0.216860771	7
X128.AntIns	0.028294911	CTRL	0.031160951	0.476910864	0.463130923	0.124130533	8
X129.AntIns	0.050270144	MDD	-0.082969299	0.491745213	0.445093431	0.052614932	9
X14.AntIns	0.105197443	CTRL	0.012481131	0.495137105	0.459437185	0.219024911	10
X150.AntIns	0.029329176	CTRL	-0.457849495	0.507871024	0.455097136	0.115262615	11
X153.AntIns	-0.404423401	MDD	-0.120725354	0.485057776	0.454847121	0.107500164	12
X162.AntIns	-0.059028038	CTRL	-0.053279068	0.500791614	0.481252907	0.190160756	13
X17.AntIns	1.37E-05	CTRL	-0.148322586	0.490196565	0.46033395	0.300246931	14
X183.AntIns	0.004708528	MDD	-0.114662849	0.486846584	0.459858184	0.130618598	15
X189.AntIns	-0.077382854	CTRL	-0.28051935	0.502927768	0.477666927	0.138887106	16
X198.AntIns	0.082276494	MDD	-0.229183568	0.491514172	0.411117468	0.155236032	17
X199.AntIns	0.330166397	CTRL	-0.028062189	0.487485289	0.428902963	0.182000929	18
X20.AntIns	0.062887793	CTRL	0.081471683	0.483935538	0.452197268	0.141289234	19
X201.AntIns	0.032071298	CTRL	-0.313145474	0.494591577	0.425504472	0.090131296	20
X205.AntIns	-0.259026649	MDD	-0.353142502	0.495085041	0.43166907	0.057639592	21
X212.AntIns	-0.09520103	CTRL	-0.150753063	0.490924308	0.435957155	0.096344861	22
X222.AntIns	0.064244352	MDD	-0.073215366	0.483359652	0.45401985	0.180617033	23
X23.AntIns	0.025498838	CTRL	0.036586993	0.489140734	0.437955517	0.20865099	24
X235.AntIns	-0.285750011	MDD	-0.409630032	0.496078283	0.441889614	0.158330022	25
X236.AntIns	0.047102332	CTRL	-0.006085898	0.478987583	0.447540785	0.160936601	26
X238.AntIns	0.236246224	CTRL	0.105447058	0.491466865	0.452219506	0.111894279	27
X242.AntIns	-0.32827455	CTRL	-0.272136512	0.491585923	0.441334584	0.182127805	28
X246.AntIns	0.01565261	MDD	-0.071269928	0.48128744	0.454971253	0.1869004	29
X247.AntIns	-0.020494117	CTRL	0.022544532	0.485459111	0.456299528	0.196688574	30
X249.AntIns	-0.092192391	CTRL	-0.478456621	0.486233612	0.410850365	0.176681608	31
X28.AntIns	0.13541567	CTRL	-0.16135846	0.486573995	0.448726846	0.187099206	32
X32.AntIns	0.244876529	CTRL	-0.122537974	0.503308163	0.447311535	0.17175235	33
X40.AntIns	-0.014271653	MDD	-0.129564897	0.486000026	0.433666981	0.142999276	34
X43.AntIns	0.230840414	CTRL	0.095015445	0.482860376	0.453414793	0.198988245	35
X45.AntIns	-0.092270692	CTRL	-0.005168822	0.487003322	0.444062643	0.205012524	36
X51.AntIns	0.00722394	MDD	-0.014445657	0.487795919	0.455362009	0.167951928	37
X56.AntIns	0.190526668	MDD	-0.481973505	0.508609254	0.45886255	0.193605351	38
X57.AntIns	-0.053642572	CTRL	-0.005589446	0.486282441	0.445916913	0.179849446	39
X61.AntIns	0.026099689	MDD	-0.013637774	0.485295912	0.452127598	0.197477917	40
X63.AntIns	0.279836897	MDD	-0.045122579	0.502384041	0.432444612	0.124613732	41
X67.AntIns	0.16741814	MDD	0.130229813	0.49006681	0.450162984	0.083689251	42
X68.AntIns	-0.310886494	MDD	-0.212927811	0.49799374	0.391845561	0.14634717	43
X69.AntIns	0.054448581	MDD	0.108916609	0.488116452	0.46338113	0.152728003	44
X72.AntIns	0.205090708	MDD	-0.006349924	0.490358934	0.456264515	0.163654637	45
X74.AntIns	-0.141886241	CTRL	-0.088308657	0.483574814	0.445823242	0.12242852	46
X84.AntIns	0.429905334	MDD	0.143114417	0.489319925	0.468659246	0.259515424	47
X93.AntIns	-0.442918533	MDD	-0.002165948	0.488211126	0.442476287	0.147554553	48
