## Supplementary Table 5_Table_Pearson_correlation_summary for "Attenuated GlycoRNA-microglial transcriptional coupling in the dorsolateral prefrontal cortex of patients with major depressive disorder: an exploratory interaction-based in-silico analysis"

CellType	All_r	All_P	CTRL_r	CTRL_P	MDD_r	MDD_P
Microglia	0.282	0.0522	0.396	0.0681	0.251	0.216
Neuron	0.124	0.401	0.003	0.988	0.203	0.32
Astrocyte	0.116	0.434	-0.006	0.98	0.178	0.384
Oligodendrocyte	0.208	0.157	0.034	0.88	0.27	0.182
