## Supplementary Table 6_two_way_interaction_lm for "Attenuated GlycoRNA-microglial transcriptional coupling in the dorsolateral prefrontal cortex of patients with major depressive disorder: an exploratory interaction-based in-silico analysis"

CellType	Slope_CTRL	Slope_MDD	Interaction_beta	Interaction_SE	Interaction_t	Interaction_P
Microglia	0.447	0.1743	-0.2727	0.269	-1.014	0.316
Neuron	2.00E-04	0.0074	0.0073	0.0141	0.514	0.61
Astrocyte	-6.00E-04	0.0158	0.0164	0.0317	0.517	0.608
Oligodendrocyte	0.0111	0.0641	0.0531	0.0881	0.602	0.55
