## Supplementary Table 7_GEE_3way_coef_with_P_adjust for "Attenuated GlycoRNA-microglial transcriptional coupling in the dorsolateral prefrontal cortex of patients with major depressive disorder: an exploratory interaction-based in-silico analysis"

Estimate	Std.err	Wald	Pr(>|W|)	Term	P_FDR	P_Bonf
-0.110528643	0.033078875	11.16472982	0.000833671	(Intercept)	0.003334684	0.013338737
0.44700238	0.14598748	9.37537065	0.002199202	GlycoRNA	0.00586454	0.035187237
0.043148211	0.044674227	0.932849321	0.334123624	groupMDD	0.360803855	1
0.600671883	0.033962163	312.8123818	0	celltypeNeuron	0	0
0.559222495	0.032069495	304.0780098	0	celltypeAstrocyte	0	0
0.278416446	0.032462368	73.55791064	0	celltypeOligodendrocyte	0	0
-0.272724504	0.197148902	1.913637163	0.166559796	GlycoRNA:groupMDD	0.222079728	1
-0.446824691	0.149435047	8.940656322	0.002788925	GlycoRNA:celltypeNeuron	0.006374686	0.044622799
-0.447600666	0.137230376	10.63851326	0.001107567	GlycoRNA:celltypeAstrocyte	0.003544214	0.017721068
-0.435939571	0.160592954	7.368848221	0.006636343	GlycoRNA:celltypeOligodendrocyte	0.013272685	0.106181482
-0.041927799	0.045881178	0.835093355	0.360803855	groupMDD:celltypeNeuron	0.360803855	1
-0.040863319	0.043065438	0.900346225	0.342688892	groupMDD:celltypeAstrocyte	0.360803855	1
-0.058933418	0.045415123	1.683923129	0.194403976	groupMDD:celltypeOligodendrocyte	0.239266431	1
0.279976239	0.202314633	1.915083706	0.166399644	GlycoRNA:groupMDD:celltypeNeuron	0.222079728	1
0.289103555	0.187055922	2.388712819	0.122214222	GlycoRNA:groupMDD:celltypeAstrocyte	0.195542754	1
0.325779865	0.205234307	2.519698405	0.112432086	GlycoRNA:groupMDD:celltypeOligodendrocyte	0.195542754	1
