## Supplementary Table 8_GEE_sensitivity_sqrt/log_transform for "Attenuated GlycoRNA-microglial transcriptional coupling in the dorsolateral prefrontal cortex of patients with major depressive disorder: an exploratory interaction-based in-silico analysis"

GEE_sensitivity_sqrt_transform
Estimate	Std.err	Wald	Pr(>|W|)	Term	P_FDR
0.581789316	0.038162595	232.410471	0	(Intercept)	0
0.424087574	0.15615518	7.37561608	0.006611414	GlycoRNA	0.015963214
0.040220156	0.050676316	0.62990843	0.427388904	groupMDD	0.439487058
0.404669777	0.038526729	110.3258457	0	celltypeNeuron	0
0.38340487	0.037470397	104.6980641	0	celltypeAstrocyte	0
0.224439808	0.037422736	35.96902767	2.00E-09	celltypeOligodendrocyte	8.02E-09
-0.308653124	0.212547105	2.108778516	0.146456179	GlycoRNA:groupMDD	0.195274905
-0.424003585	0.157177455	7.277103477	0.006983906	GlycoRNA:celltypeNeuron	0.015963214
-0.424323756	0.151451841	7.849564799	0.005083294	GlycoRNA:celltypeAstrocyte	0.015963214
-0.416962906	0.162664392	6.570672972	0.010367274	GlycoRNA:celltypeOligodendrocyte	0.020734548
-0.03960303	0.051228942	0.597621277	0.439487058	groupMDD:celltypeNeuron	0.439487058
-0.039056178	0.049841632	0.614037619	0.433271613	groupMDD:celltypeAstrocyte	0.439487058
-0.050252043	0.050703112	0.982286576	0.321634939	groupMDD:celltypeOligodendrocyte	0.395858386
0.312327444	0.214611847	2.117936374	0.145582587	GlycoRNA:groupMDD:celltypeNeuron	0.195274905
0.317147725	0.207697774	2.331629373	0.126769124	GlycoRNA:groupMDD:celltypeAstrocyte	0.195274905
0.341348529	0.216039796	2.496482668	0.114100876	GlycoRNA:groupMDD:celltypeOligodendrocyte	0.195274905
GEE_sensitivity_log_transform
Estimate	Std.err	Wald	Pr(>|W|)	Term	P_FDR
-1.300972304	0.252285105	26.59211517	2.51E-07	(Intercept)	3.73E-06
2.052249117	1.112479236	3.403112666	0.065073515	GlycoRNA	0.138258176
0.136267924	0.363165036	0.140792403	0.707494523	groupMDD	0.711259541
1.273689865	0.252720786	25.40068671	4.66E-07	celltypeNeuron	3.73E-06
1.230047791	0.2505075	24.11029397	9.10E-07	celltypeAstrocyte	4.85E-06
0.868891637	0.250728483	12.00947132	0.000529309	celltypeOligodendrocyte	0.002117235
-2.20618139	1.529025933	2.0818658	0.14905788	GlycoRNA:groupMDD	0.19874384
-2.052091122	1.112593684	3.401888713	0.065121814	GlycoRNA:celltypeNeuron	0.138258176
-2.052585836	1.103684569	3.458698566	0.06291982	GlycoRNA:celltypeAstrocyte	0.138258176
-2.033931127	1.119035487	3.303579536	0.069129088	GlycoRNA:celltypeOligodendrocyte	0.138258176
-0.13501961	0.364049719	0.137553707	0.710725173	groupMDD:celltypeNeuron	0.711259541
-0.1338971	0.36172273	0.137022139	0.711259541	groupMDD:celltypeAstrocyte	0.711259541
-0.16180738	0.363529483	0.198115007	0.656246679	groupMDD:celltypeOligodendrocyte	0.711259541
2.213628361	1.531551779	2.089036616	0.148359601	GlycoRNA:groupMDD:celltypeNeuron	0.19874384
2.223807598	1.521640017	2.135849154	0.143890763	GlycoRNA:groupMDD:celltypeAstrocyte	0.19874384
2.286938319	1.533375934	2.2243935	0.135845993	GlycoRNA:groupMDD:celltypeOligodendrocyte	0.19874384
