## Supplementary Table 9_GEE_dummy_microglia_vs_others_2way/3way for "Attenuated GlycoRNA-microglial transcriptional coupling in the dorsolateral prefrontal cortex of patients with major depressive disorder: an exploratory interaction-based in-silico analysis"

GEE_dummy_microglia_vs_others_2way
Estimate	Std.err	Wald	Pr(>|W|)	Term	P_FDR
0.362548876	0.00730973	2459.973765	0	(Intercept)	0
0.025789217	0.013059634	3.899548456	0.048299087	GlycoRNA	0.060373859
-0.45039597	0.022227445	410.5914525	0	is_microglia	0
0.007104169	0.012465439	0.324796496	0.568739285	groupMDD	0.568739285
0.209716483	0.10602707	3.912295186	0.047934091	GlycoRNA:is_microglia	0.060373859
GEE_dummy_microglia_vs_others_3way
Estimate	Std.err	Wald	Pr(>|W|)	Term	P_FDR
0.368908299	0.003836143	9247.989218	0	(Intercept)	0
0.003547404	0.015542728	0.052091493	0.81946308	GlycoRNA	0.81946308
-0.004093301	0.005696962	0.516250671	0.472445436	groupMDD	0.539937641
-0.479436941	0.032452829	218.2518191	0	is_microglia	0
0.025562049	0.022247673	1.320146489	0.250565762	GlycoRNA:groupMDD	0.381077114
0.443454976	0.147500476	9.038830065	0.002643047	GlycoRNA:is_microglia	0.007048126
0.047241512	0.044260014	1.139264312	0.285807836	groupMDD:is_microglia	0.381077114
-0.298286553	0.195812594	2.32052424	0.12767699	GlycoRNA:groupMDD:is_microglia	0.25535398
